# Combined Metabolic Activators Improves Cognitive Functions in Alzheimer’s Disease

**DOI:** 10.1101/2021.07.14.21260511

**Authors:** Burak Yulug, Ozlem Altay, Xiangyu Li, Lutfu Hanoglu, Seyda Cankaya, Simon Lam, Hong Yang, Ebru Coskun, Ezgi İdil, Rahim Nogaylar, Cemil Bayram, Ismail Bolat, Sena Öner, Özlem Özdemir Tozlu, Mehmet Enes Arslan, Ahmet Hacımuftuoglu, Serkan Yıldırım, Muhammad Arif, Saeed Shoaie, Cheng Zhang, Jens Nielsen, Hasan Turkez, Jan Borén, Mathias Uhlén, Adil Mardinoglu

**Author notes:** Lead author: Adil Mardinoglu.

## Abstract

Alzheimer’s disease (AD) is associated with metabolic abnormalities linked to critical elements of neurodegeneration. Here, we analysed the brain transcriptomics data of more than 600 AD patients using genome-scale metabolic models and provided supporting evidence of mitochondrial dysfunction related to the pathophysiologic mechanisms of AD progression. Subsequently, we investigated, in a rat model of AD, the oral administration of Combined Metabolic Activators (CMAs), consisting of NAD+ and glutathione precursors, to explore the effect for improvement of biological functions in AD. CMAs includes L-serine, nicotinamide riboside, N-acetyl-L-cysteine, and L-carnitine tartrate, salt form of L-carnitine. The study revealed that supplementation of the CMAs improved the AD-associated histological parameters in the animals. Finally, we designed a randomized, double-blinded, placebo-controlled human phase 2 clinical trial and showed that the administration of CMAs improves cognitive functions in AD patients. As decreased AD Assessment Scale-cognitive subscale (ADAS-Cog) score is the indicator of the improved cognitive function in AD patients, we observed a significant decrease of ADAS-Cog scores on Day 84 vs Day 0 (Log2FC= -0.37, (29% improvement), p-value=0.00001) in the CMA group. We also observed a significant decrease in the placebo group on Day 84 vs Day 0 (Log2FC= -0.19, (14% improvement), p-value=0.001) due to the recommendations of exercise and Mediterranean diet to all AD patients participated in the trial. A comprehensive analysis of the human plasma metabolome and proteome revealed that plasma levels of proteins and metabolites associated with redox metabolism are significantly improved after treatment. In conclusion, our results show that treating AD patients with CMAs leads to enhanced cognitive functions, suggesting a role for such a therapeutic regime in treating AD and other neurodegenerative diseases.

**HIGHLIGHTS:**

• Brain transcriptomics data of more than 600 AD patients is analysed.
• Performed an *in vivo* study using Combined Metabolic Activators (CMAs) in AD rat models.
• We performed a randomized, double-blinded, placebo-controlled human phase 2 clinical trial.
• We showed that cognitive functions in AD patients is improved 29% in the CMA group whereas 14% in the placebo group.
