## Supplementary material for "Combined Metabolic Activators Improves Cognitive Functions in Alzheimer’s Disease": Dataset S2

### Sheet: AD plus HFD Groups
Group	Description	Numbers
1	Negative Control fed with CD (5 weeks)	N = 4
2	CD (5 weeks) + STZ	N = 4
3	HFD (3 weeks)	N = 4
4	HFD (5 weeks)	N = 4
5	HFD (5 weeks) + STZ	N = 3
6	HFD (5 weeks) +STZ + Serine (2 weeks)	N = 4
7	HFD (5 weeks) + STZ + NAC (2 weeks)	N = 3
8	HFD (5 weeks) + STZ + LCAT (2 weeks)	N = 4
9	HFD (5 weeks) + STZ + NR (2 weeks)	N = 4
10	HFD (5 weeks) + STZ + Serine + NAC + LCAT + NR (2 weeks)	N = 3

### Sheet: Body weight of animals
Mean body weight weight (as g) alterations in rats. Values are expressed as (mean ± SD) of 4 rats in each group
Groups	Initial	1st week	2nd week	3rd week	4th week	5th week
1	342.4±22.5	343.6±28.7	345.8±27.5	346.4±29.0
2	345.0±26.8	357.5±21.6	347.2±28.1	367.7±22.9	365.7±29.0	352.3±31.2
3	336.5±28.4	344.3±30.3	368.8±28.6	384.5±25.2
4	341.2±30.8	353.5±22.4	369.8±29.3	381.3±24.6	389.0±25.5	403.2±33.6
5	326.9±24.5	357.1±24.5	337.6±23.8	386.2±26.3	363.6±28.8	367.61±32.5
6	356.1±27.2	372.8±26.3	366.5±24.7	365.0±28.5	345.0±26.4	348.1±28.9
7	355.2±24.5	362.8±24.1	357.5±26.8	379.0±28.1	364.3±29.3	334.5±23.8
8	346.0±30.5	345.50±27.1	362.8±27.5	382.3±29.1	362.5±30.2	363.3±27.2
9	334.4±27.2	341.3±21.5	358.5±27.3	378.5±28.9	356.5±26.6	347.4±24.9
10	333.6±30.5	355.3±28.0	374.0±20.9	353.0±23.4	334.8±30.6	338.1±28.0

### Sheet: RawData
Group	Alkaline phosphatase (ALP) (IU/L)	Aspartate aminotransferase (AST) (IU/L)	Alanine aminotransferase (ALT) (IU/L)	Lactate dehydrogenase (LDH)(IU/L)	Triglycerides (mg/dL)	Total cholesterol (mg/dL)	High Density Lipoprotein (HDL) (mg/dL)	Low Density Lipoprotein (LDL) (mg/dL)	Albumin (g/dL)	Glucose (mg/dL)	Creatine Kinase (CK) (U/L)	Uric acid (mg/dL)
1	276	273	69	1075	40	49	25	19	2.71	149	0.3	0.9
1	190	128	60	489	34	39	25	12	2.62	143	0.35	0.8
1	228	130	63	734	47	36	20	13	2.58	154	0.27	0.6
1	278	224	68	679	42	50	26	18	2.74	142	0.34	1.1
2	395	254	73	893	48	49	26	21	2.19	162	0.19	1.1
2	296	251	83	1573	107	61	36	25	3.05	210	0.28	1.6
2	503	236	113	317	55	36	19	15	1.97	137	0.16	0.7
2	381	207	71	1434	78	50	28	22	2.19	175	0.28	1.4
3	757	114	74	297	278	86	38	40	2.99	149	0.33	0.8
3	448	123	102	649	333	67	26	29	2.88	161	0.32	1.2
3	384	105	75	648	232	74	33	34	3.17	150	0.25	0.8
3	403	108	70	809	266	70	33	33	3.11	164	0.33	0.6
4	535	164	105	396	224	83	28	43	2.83	162	0.36	1.1
4	461	159	92	1175	278	87	37	40	2.76	204	0.34	1
4	583	210	83	1265	283	104	38	46	2.47	239	0.38	1.2
4	649	205	72	1254	227	88	45	43	2.75	266	0.41	4.6
5	440	120	68	662	233	82	42	42	2.81	193	0.28	1.3
5	707	162	73	1007	398	64	26	31	2.49	198	0.27	1.3
6	661	171	85	538	196	61	30	31	2.64	217	0.41	1.1
6	484	187	106	610	64	60	32	31	2.39	203	0.39	1.5
6	808	147	75	627	157	46	26	25	2.6	222	0.58	1.4
6	609	98	51	400	151	65	30	34	2.44	181	0.29	0.8
7	294	188	63	977	41	76	42	30	3.26	221	0.55	3.4
7	751	195	105	582	78	71	31	38	2.74	215	0.48	1.5
7	179	146	51	603	53	79	38	43	3.08	230	0.6	3.5
8	666	139	65	1103	111	74	34	36	2.88	182	0.34	1.1
8	1400	138	95	395	104	72	34	33	2.9	192	0.32	1
8	843	150	54	539	54	87	44	42	2.8	314	0.53	1.8
8	1025	151	117	891	95	90	47	35	2.77	185	0.33	1.3
9	621	104	70	442	63	56	36	23	2.67	154	0.26	0.6
9	1425	187	77	644	92	86	39	42	2.58	180	0.3	1.1
9	344	178	160	586	137	74	37	32	2.8	177	0.3	1
9	992	196	122	913	93	64	42	28	2.8	191	0.3	1.4
10	571	133	63	404	122	72	39	31	2.65	210	0.27	0.8
10	200	137	68	806	85	78	43	37	2.73	188	0.36	1.3
10	139	262	342	851	101	69	39	31	3.18	222	0.4	0.9

### Sheet: AD with HFD data
Mesurement	Group 5 vs Group 4		Group 6 vs Group 4		Group 7 vs Group 4		Group 8 vs Group 4		Group 9 vs Group 4		Group 10 vs Group 4
	FC	p-value	FC	p-value	FC	p-value	FC	p-value	FC	p-value	FC	p-value
ALP	1.02962	0.878239	1.14991	0.324919	0.732496	0.376248	1.76571	0.0388423	1.51795	0.270464	0.544584	0.0927158
AST	0.764228	0.141699	0.817073	0.201997	0.955736	0.704614	0.783198	0.0274025	0.901084	0.492056	0.961156	0.860705
ALT	0.801136	0.173882	0.900568	0.537605	0.829545	0.391513	0.940341	0.753145	1.21875	0.418257	1.79167	0.410249
LDH	0.816137	0.601416	0.531785	0.0685897	0.704808	0.315147	0.715892	0.314807	0.632029	0.155651	0.671883	0.27722
TG	1.24704	0.326009	0.561265	0.0134621	0.226614	0.000235883	0.359684	0.00021221	0.380435	0.000389849	0.405797	0.000802007
TC	0.80663	0.119568	0.640884	0.00195305	0.832413	0.0477297	0.892265	0.183071	0.773481	0.0420932	0.80663	0.0314105
HDL	0.918919	0.697042	0.797297	0.0895773	1	1	1.07432	0.591579	1.04054	0.70155	1.09009	0.470855
LDL	0.848837	0.165466	0.703488	0.00129904	0.860465	0.145591	0.848837	0.0296901	0.726744	0.0315536	0.767442	0.0062971
Albumin	0.980574	0.750879	0.931545	0.113729	1.11995	0.0962321	1.04995	0.165073	1.0037	0.920417	1.05581	0.407913
Glucose	0.897819	0.546198	0.944891	0.639021	1.01952	0.880534	1.0023	0.990214	0.80597	0.126313	0.949101	0.707559
Creatinin	0.738255	0.0125123	1.12081	0.495381	1.45861	0.00404844	1.02013	0.890752	0.778523	0.00372706	0.9217	0.46275
UricAcid	0.658228	0.634519	0.607595	0.417398	1.41772	0.512455	0.658228	0.478735	0.518987	0.327534	0.506329	0.393343
