## Supplementary material for "Combined Metabolic Activators Improves Cognitive Functions in Alzheimer’s Disease": Dataset S4

### Sheet: AD_all_patients
Measurements	Log2FoldChange (Visit2 vs Visit1 - Placebo)	Log2FoldChange (Visit3 vs Visit1 - Placebo)	P value (Visit2 vs Visit1 - Placebo)	P value (Visit3 vs Visit1 - Placebo)	Log2FoldChange (Visit2 vs Visit1 - Active)	Log2FoldChange (Visit3 vs Visit1 - Active)	P value (Visit2 vs Visit1 - Active)	P value (Visit3 vs Visit1 - Active)
CDR	-0.146422	0.00558103	0.103603	0.331333	-0.0480215	0.103288	0.411935	0.0434755
ADCS-ADL	-0.0238691	-0.0361823	1	0.332128	0.0618014	0.00160866	0.103835	0.745458
ADAS-COG	-0.158617	-0.191177	0.00927758	0.00101948	-0.32717	-0.370595	3.2222e-07	1.31071e-05
Mini Mental	0.07803	0.107984	0.0428375	0.0218242	0.0872771	0.0476621	0.0148082	0.120181
Hemoglobin (g/dL)	0.0201042	-0.0237023	0.658389	0.924637	-0.00744021	-0.0303282	0.145901	0.151081
Hematocrit%	0.0080505	-0.0125625	0.982993	0.778889	-0.00413036	-0.0219892	0.466939	0.712209
Red Blood Cells ( × 10 6/uL)	0.00189611	-0.0132228	0.885442	0.848322	-0.0101268	-0.0260142	0.611228	0.452946
White Blood Cell (cells/nL)	0.0549671	-0.0476664	0.989628	0.611693	-0.0838929	-0.105515	0.148218	0.0711577
Platelet (cells/nL)	0.0245462	0.00614425	0.752164	0.828355	-0.0961004	-0.121827	0.00423649	0.000980921
Neutrophil%	-0.154846	-0.153103	0.232081	0.265069	-0.0527937	-0.0546929	0.171098	0.176567
Lymphocyte%	0.0568224	0.03271	0.307587	0.477081	0.061003	0.0660666	0.562867	0.477265
Monocyte%	0.0604064	0.0873064	0.327822	0.362307	0.122634	0.0657382	0.0042302	0.0316675
Eosinophil%	0.155222	0.282491	0.487062	0.129921	0.0733369	0.282755	0.615031	0.0565557
Basophil%	0.033717	0.0916643	0.697168	0.936457	0.0629759	-0.227386	0.6206	0.0117109
Neutrophil Absolute (cells/nL)	0.0262412	-0.075313	0.757015	0.570801	-0.134316	-0.162875	0.0968845	0.0465495
Lymphocyte Absolute (cells/nL)	0.0910553	-0.0361457	0.506083	0.746886	0.0141995	0.00401973	0.880202	0.859688
Monocyte Absolute (cells/nL)	0.102788	0.0148748	0.609357	0.975278	0.020783	-0.0492115	0.522827	0.783846
Eosinophil Absolute (cells/nL)	0.118395	0.198565	0.886495	0.356647	-0.0279621	0.159665	0.72015	0.351796
Basophil Absolute (cells/nL)	0.0485655	-0.0487317	1	0.359706	-0.0426336	-0.326767	0.376637	0.00395504
Sodium (mmol/L)	-0.00742224	-0.00957793	0.0916998	0.129821	0.0240801	0.0300612	0.404753	0.301972
Potassium (mmol/L)	0.00745661	-0.0153201	0.238297	0.479347	-0.761925	-0.754591	0.306106	0.306683
Creatinine (mg/dL)	0.0940965	-0.0257751	0.0650606	0.535084	-0.0571859	-0.083665	0.637054	0.163122
Urea (BUN) (mg/dL)	0.0958944	0.154631	0.296757	0.0520042	0.0135317	-0.0120308	0.310574	0.900984
Uric acid (mg/dL)	0.150759	-0.0581379	0.0541754	0.877572	-0.149689	-0.191078	0.00322802	7.2859e-05
Alanine aminotransferase (ALT) (IU/L)	-0.0156631	-0.115171	0.568674	0.33874	-0.176099	-0.37729	0.197151	0.0117842
Aspartate aminotransferase (AST) (IU/L)	0.0338588	-0.0420795	0.735454	0.531616	-0.0588933	-0.103409	0.259655	0.102919
Alkaline phosphatase (ALP) (IU/L)	0.0186098	0.0295356	0.479312	0.121318	0.0547305	0.0885667	0.128763	0.00837947
Gamma-Glutamyl Transferase (GGT) (U/L)	0.271061	0.0814436	0.146519	0.103551	0.107504	-0.0334696	0.449192	0.99021
Total Bilirubin (mg/dL)	0.0425156	-0.210629	0.783558	0.0679778	-0.0268465	2.99426	0.32822	0.332927
Albumin (g/dL)	-0.00700095	0.0115726	0.826912	0.491193	0.011488	0.0108174	0.156642	0.228198
Creatine Kinase (CK) (U/L)	0.112605	0.249872	0.458951	0.188948	-0.130053	-0.135701	0.830025	0.654644
Total cholesterol (mg/dL)	-0.0213014	0.00953059	0.73679	0.341901	-0.0526682	0.0295907	0.0293012	0.529414
High Density Lipoprotein (HDL) (mg/dL)	-0.0242389	0.0316233	0.697796	0.381626	-0.0109973	-0.0186509	0.155761	0.836525
Low Density Lipoprotein (LDL) (mg/dL)	-0.00491686	0.0166151	0.994995	0.473461	-0.0836254	0.061598	0.0823337	0.201597
Triglycerides (mg/dL)	-0.0864218	-0.0994468	0.142359	0.55236	-0.0600941	-0.0315175	0.73823	0.673149
Glucose (mg/dL)	0.0148136	0.196418	0.994536	0.10163	-0.00795685	-0.0113557	0.374759	0.971829
Insulin (mIU/L)	-0.0297178	0.618226	0.523873	0.186206	0.280817	-0.0284001	0.326261	0.952102
HbA1c %	-0.0315034	-0.013062	0.0637222	0.684846	-0.0675157	-0.0563085	0.0388202	0.183679
TSH(uIU/mL)	-0.243688	0.111653	0.454039	0.434846	-0.316053	0.0143773	0.105752	0.979776
Diastolic blood pressure (mmHg)	-0.0143105	-0.0375577	0.30364	0.657244	-0.00314344	-0.014972	0.833389	0.494138
Sistolic blood pressure (mmHg)	-0.0320582	0.0140519	0.369304	0.689671	-0.0433537	-0.0402664	0.094021	0.0950387
Pulse (beats per minute)	-0.0129898	-0.0395205	0.508345	0.758019	0.0166739	-0.0219717	0.312791	0.653615
Waist circumference (cm)	0.0215591	0.0159533	0.720976	0.0126845	0.00169155	-0.0170237	0.817145	0.0726881
Hip circumference (cm)	0.0281029	0.0182911	0.32582	0.118409	-0.00848702	-0.0234639	0.411492	0.0909693
Weight (kg)	0.0396294	-0.0148226	0.630921	0.11345	-0.00500715	-0.0271784	0.00483611	0.00025772
Height (cm)	0.00966187	-0.00333764	--	--	0.00288526	-0.00907635	0.322658	--
BMI	0.0249401	-0.0043912	0.534891	0.07045	-0.0112175	-0.0127047	0.003226	0.000375229

### Sheet: AD_severe_patients
Measurements	Log2FoldChange (Visit2 vs Visit1 - Placebo)	Log2FoldChange (Visit3 vs Visit1 - Placebo)	P value (Visit2 vs Visit1 - Placebo)	P value (Visit3 vs Visit1 - Placebo)	Log2FoldChange (Visit2 vs Visit1 - Active)	Log2FoldChange (Visit3 vs Visit1 - Active)	P value (Visit2 vs Visit1 - Active)	P value (Visit3 vs Visit1 - Active)
CDR	-0.192645	-0.0931094	0.197022	0.350617	-0.0347654	-0.0874628	0.576382	0.163485
ADCS-ADL	0.0343616	-0.13398	0.701556	0.311394	0.108031	0.0292563	0.231962	0.970093
ADAS-COG	-0.106026	-0.0740571	0.0844956	0.315345	-0.305433	-0.381388	0.00151284	0.00318961
Mini Mental	0.180941	0.188077	0.262487	0.598331	-0.0235789	0.0530308	0.650208	0.820875
HB	-0.000896624	0.00699066	0.899484	0.917794	-0.0208157	-0.00409689	0.0985856	0.799307
HCT	-0.040837	-0.00556835	0.467183	0.850445	-0.0139015	0.0140063	0.308593	0.436305
RBC	-0.0334294	0.00991305	0.483931	0.972427	-0.0146856	-0.00925226	0.214965	0.530801
WBC	0.0207542	-0.0990283	0.895407	0.37841	-0.043436	-0.0551749	0.379544	0.164007
Platelet	-0.0326864	-0.0877814	0.432005	0.317214	-0.117358	-0.137885	0.00615971	0.00800352
Neutrophil%	-0.0286868	-0.0726218	0.420442	0.335904	-0.0186475	-0.0932052	0.55285	0.0194229
Lymphocyte%	0.0217519	0.0845775	0.646192	0.632922	-0.00434305	0.181355	0.871229	0.0354452
Monocyte%	0.0932375	0.181409	0.421784	0.197934	0.133229	0.141007	0.0294366	0.0316978
Eosinophil%	0.0854877	0.303612	0.690483	0.0747337	0.0920476	0.631157	0.591788	0.120578
Basophil%	0.0563266	0.0483441	0.596524	0.634383	-0.0565211	-0.243446	0.745069	0.0104807
Neutrophil. Absolute	-0.00849291	-0.148528	0.783346	0.328358	-0.0645467	-0.152114	0.432748	0.0172749
Lymphocyte. Absolute	0.0423901	-0.0698101	0.932552	0.493716	2.79418	2.80778	0.9217	0.34246
Monocyte. Absolute	0.119409	0.0399929	0.57206	0.958606	0.0863505	0.0851727	0.475055	0.460373
Eosinophil. Absolute	0.134965	0.190118	0.560757	0.30892	0.05855	0.550376	0.72705	0.29697
Basophil. Absolute	0.057244	-0.0151069	0.576132	0.755963	-0.111609	-0.281887	0.300591	0.00961277
Sodium	-0.0117369	0.000134363	0.157979	1	1.26753	1.33965	0.312561	0.270428
Potassium	0.0156748	0.0153486	0.688276	0.735458	-0.131005	-0.125011	0.317691	0.320161
Creatinine	-0.00170131	-0.0022514	0.79485	0.87133	-0.0396642	-0.0767785	0.184521	0.180937
Urea (BUN)	0.359366	0.30906	0.0826452	0.487723	0.203991	0.201221	0.218234	0.702286
Uric Acid	0.153178	0.018417	0.531306	0.640007	-0.0870568	-0.207782	0.0905107	0.000285965
ALT	0.1641	-0.201153	0.133033	0.291029	0.0558428	-0.124297	0.65109	0.546489
AST	0.245595	-0.0727009	0.138456	0.293734	0.0303342	-0.0314199	0.850377	0.416916
ALP	-0.0869791	0.0860696	0.370333	0.0988627	0.0813714	0.144815	0.12465	0.0811884
GGT	0.0963579	0.0666251	0.369711	0.506847	0.411404	0.133885	0.136719	0.460661
Total Bilirubin	-0.0695484	-0.136436	0.675604	0.210581	0.0127221	0.0301553	0.416143	0.267004
Albumin	0.0104802	-0.0241536	0.776042	0.35817	0.0159548	0.0161515	0.430193	0.512866
Creatine Kinase (CK)	0.124505	0.103414	0.980742	0.630935	0.0830041	0.0463444	0.435423	0.321247
Total cholesterol	-0.0305267	0.0138781	0.653897	0.807186	-0.074404	0.0696813	0.0136146	0.127499
HDL	0.0160897	-0.0175493	0.982298	0.70494	-0.0975227	0.0450135	0.0099165	0.806311
LDL	0.0839889	0.0924211	0.961942	0.479074	-0.0956287	0.100983	0.0362071	0.0687623
Triglycerides	-0.205445	-0.0723301	0.27545	0.203807	0.203851	0.116258	0.451188	0.886588
Glucose	0.0538937	0.0970787	0.229496	0.369417	0.174236	0.108562	0.0145975	0.640857
Insulin	0.131533	0.0659576	0.755672	0.29001	0.894913	0.94838	0.109679	0.187041
HbA1c	-0.0278411	-0.0141353	0.462975	0.690591	-0.0445655	-0.021951	0.0814324	0.397621
TSH	0.0896584	0.298487	0.819984	0.219669	-0.11902	0.26096	0.269505	0.579477
Diastolik kan basıncı	-0.0439689	-0.0454077	0.343114	0.382083	-0.0350064	-0.0469898	0.278539	0.27362
Sistolik Kan Basıncı	0.0234795	-0.0340806	1	0.495469	-0.0475335	-0.0575125	0.135039	0.114302
Nabız	0.058985	0.0973696	0.451874	0.278837	0.0560059	0.035998	0.0789947	0.429072
Bel Çevresi	0.0152807	0.0668704	0.576132	0.0179176	-0.0146852	-0.0378887	0.230405	0.0436562
Kalça Çevresi	0.0254568	0.0343718	0.349801	0.278837	-0.0131961	-0.0520174	0.324357	0.000900431
Weight	0.0443611	0.0344598	0.296573	0.315974	-0.0171222	-0.048057	0.0200899	2.35233e-05
Height	0	0	--	--	0.000431363	0	0.328695	--
BMI	0.0418253	0.0450401	0.308921	0.175755	-0.020114	-0.0484912	0.00928916	4.44349e-05

### Sheet: AD_mild_patients
Measurements	Log2FoldChange (Visit2 vs Visit1 - Placebo)	Log2FoldChange (Visit3 vs Visit1 - Placebo)	P value (Visit2 vs Visit1 - Placebo)	P value (Visit3 vs Visit1 - Placebo)		Log2FoldChange (Visit2 vs Visit1 - Active)	Log2FoldChange (Visit3 vs Visit1 - Active)	P value (Visit2 vs Visit1 - Active)	P value (Visit3 vs Visit1 - Active)
CDR	-0.0614005	0	0.338801	--		-0.0347654	-0.106915	0.329257	0.164823
ADCS-ADL	0.0201082	-2.80047e-05	0.745033	0.888028		0.0765375	0.053264	0.285855	0.531647
ADAS-COG	-0.213457	-0.595543	0.0617001	9.13411e-06		-0.38701	-0.448968	3.77488e-07	0.00014086
Mini Mental	0.100993	0.134546	0.104691	0.00801617		0.174029	0.11457	0.000574147	0.0434489
HB	0.0204914	-0.00586849	0.498938	0.716645		-0.00892543	-0.0272933	0.554641	0.0941204
HCT	0.0227894	0.0149042	0.464493	0.185239		-0.000731002	-0.0179914	0.908816	0.294935
RBC	0.0172959	0.00946514	0.553126	0.607635		0.00266033	-0.00974268	0.847402	0.625407
WBC	0.00746584	0.0434119	0.89901	0.706079		-0.0585526	-0.0810064	0.264577	0.215741
Platelet	0.0332075	0.0665652	0.447512	0.360784		-0.0359279	-0.0975942	0.228992	0.0478535
Neutrophil%	-0.10176	-0.0725716	0.257547	0.366448		-0.0383884	0.0230285	0.215642	0.671596
Lymphocyte%	0.11287	0.0686044	0.365872	0.628907		0.0543524	-0.0392823	0.437933	0.354138
Monocyte%	0.030107	-0.0258533	0.594885	0.69228		0.128718	0.0617074	0.067281	0.391747
Eosinophil%	0.147641	0.118712	0.226791	0.687999		0.161532	0.433042	0.848567	0.287156
Basophil%	-0.0548442	-0.0504179	1	0.86038		0.0968615	-0.0619981	0.26691	0.405658
Neutrophil. Absolute	-0.0174986	0.0543025	0.849023	0.760321		-0.0847695	-0.0404053	0.149064	0.372375
Lymphocyte. Absolute	0.0986842	0.086553	0.335796	0.628295		-0.0173747	-0.14672	0.906966	0.124623
Monocyte. Absolute	0.0453736	0.00938688	0.962496	0.977781		0.0530641	-0.0477705	0.857855	0.324193
Eosinophil. Absolute	0.154022	0.123614	0.462286	0.918674		0.0847695	0.372302	0.857406	0.808023
Basophil. Absolute	-0.0798533	-0.0469727	0.584493	0.354554		0.013837	-0.14123	0.857903	0.1757
Sodium	-0.00606786	-0.0192712	0.303314	0.0620772		-0.0121732	-0.00517186	0.0261835	0.348889
Potassium	0.0483569	-0.0347963	0.282125	0.329316		-0.0190242	-0.0236661	0.306074	0.304301
Creatinine	0.100337	0.0368268	0.00901414	0.35893		0.0227826	-0.011182	0.47967	0.655644
Urea (BUN)	0.00103384	0.213092	0.886682	0.0225062		0.0815009	0.058013	0.897483	0.845211
Uric Acid	0.148567	0.0554043	0.0423295	0.784343		-0.108433	-0.124628	0.0163352	0.0342331
ALT	-0.0535697	0.10861	0.261839	0.588597		-0.351543	-0.386989	0.00017886	0.00463279
AST	0.00658033	0.0823656	0.449307	0.848718		-0.108161	-0.0760795	0.0321246	0.135812
ALP	0.00177581	0.127237	0.907325	0.335372		0.0375538	0.105949	0.617265	0.0453072
GGT	0.0409974	0.150771	0.289736	0.150596		-0.0415284	-0.0820644	0.251779	0.158267
Total Bilirubin	0.114477	-0.0982631	0.97468	0.220861		0.0458015	4.75871	0.530056	0.33567
Albumin	0.00402786	0.0499206	0.930702	0.183772		0.0202208	0.0199871	0.241739	0.296332
Creatine Kinase (CK)	0.154845	0.310265	0.43353	0.232858		0.289061	0.196772	0.486165	0.461891
Total cholesterol	0.0036337	0.067797	0.88431	0.273356		-0.00692247	0.00607202	0.570988	0.801493
HDL	0.0259311	0.114298	0.542476	0.0529018		0.0199598	-0.0340164	0.328707	0.546553
LDL	0.0532222	0.0284189	0.976843	0.786255		0.0142463	0.0632577	0.787944	0.71644
Triglycerides	-0.0485345	0.247796	0.379471	0.998453		0.0716062	-0.000694009	0.396414	0.628593
Glucose	-0.0257023	0.245419	0.580917	0.193892		0.192433	0.187224	0.752495	0.724614
Insulin	0.0169145	1.61259	0.442433	0.136555		0.97563	0.699367	0.892527	0.543019
HbA1c	-0.0493315	-0.00546999	0.0977038	0.866721		-0.0320987	-0.0308349	0.194162	0.302518
TSH	0.00472512	0.00387954	0.357381	0.868239		-0.0212309	0.159506	0.17235	0.587655
Diastolik kan basıncı	-0.0156935	0.00367758	0.631485	0.954705		0.053085	0.0233472	0.301515	0.709854
Sistolik Kan Basıncı	-0.0416739	0.110522	0.244065	0.264855		-0.0231682	-0.01441	0.387975	0.465805
Nabız	-0.056283	-0.0634526	0.152369	0.300794		-0.0101459	-0.0414043	0.777392	0.177186
Bel Çevresi	-0.017897	0.0507673	0.580923	0.14581		0.0174947	-0.000885753	0.361444	0.778108
Kalça Çevresi	0.0179157	0.0262242	0.527324	0.29439		-0.000840892	0.00907793	0.830341	0.794298
Weight	-0.028696	0.0384248	0.0589912	0.25203		-0.0106181	-0.0108429	0.10747	0.238573
Height	0	0	--	--		0	0	--	--
BMI	-0.0281817	0.0420908	0.0691122	0.226508		-0.0110547	-0.0101529	0.133887	0.285636
